# Deficient QPRT drives trans-Golgi NAD^+^ hyperinflation and pathological protein secretion in rheumatoid arthritis

**DOI:** 10.1101/2024.10.27.24316032

**Authors:** Lucy Wanjiru Njunge, Kaijing Liu, Chenghe Xiong, Liuqing Chen, Qifei He, Pei Wang, Guan Huang, Yong Li, Peace Osebhue Abhulimen, Wenxiang Cheng, Qiuliyang Yu

## Abstract

Aberrant protein secretion is a central driver of tissue inflammation and destruction in rheumatoid arthritis (RA). While RA fibroblast-like synoviocytes (FLSs) exhibit prominent endoplasmic reticulum (ER) and Golgi, the mechanism underlying their excessive protein secretion is not fully understood. Here, we identified the deficiency of *de novo* NAD^+^ synthesis enzyme, quinolinate phosphoribosyltransferase (QPRT), as a significant abnormality in RA synovium. QPRT loss counterintuitively inflates NAD^+^ in the trans-Golgi network (TGN) while decreasing NAD^+^ in the cytoplasm, ER and cis/medial-Golgi. QPRT knockdown promoted Golgi membrane expansion and epithelial-to-mesenchymal-transition (EMT)-associated secretome production in RA FLSs by suppressing TGN-residing PARP12, resulting in mTORC1-mediated protein translation and Golgi expansion. Furthermore, QPRT gene therapy restored NAD^+^ balance, corrected Golgi dysfunction, reduced cytokine production, and improved RA severity in mouse models. These findings underscore QPRT’s role in coordinating protein secretion and the regulatory dynamics of compartmentalized NAD^+^, proposing QPRT targeting as a therapeutic strategy for inflammatory, secretory and Golgi-related diseases.
