## Supplementary Tables for "Deficient QPRT drives trans-Golgi NAD^+^ hyperinflation and pathological protein secretion in rheumatoid arthritis"

### Sheet: Supplementary Table 1
Supplementary Table 1. GSEA results from synovial tissue
Pathway name	ES	NES	NOM p-val	FDR q-val	FWER p-val
HALLMARK_EPITHELIAL_MESENCHYMAL_TRANSITION	0.460024	2.67806	0	0	0
HALLMARK_UV_RESPONSE_DN	0.468077	2.59697	0	0	0
HALLMARK_TGF_BETA_SIGNALING	0.492474	2.19508	0	0	0
HALLMARK_MITOTIC_SPINDLE	0.359553	2.0595	0	0.000184783	0.001
HALLMARK_ANGIOGENESIS	0.484291	1.97514	0.00224215	0.000799224	0.005
HALLMARK_APICAL_JUNCTION	0.268236	1.55264	0	0.0198834	0.125
HALLMARK_ANDROGEN_RESPONSE	0.278341	1.42804	0.0273632	0.0557445	0.36
HALLMARK_HEME_METABOLISM	0.234851	1.36995	0.0216216	0.0755619	0.508
HALLMARK_ESTROGEN_RESPONSE_EARLY	0.221535	1.29202	0.0254237	0.122267	0.725
HALLMARK_NOTCH_SIGNALING	0.336193	1.27017	0.152125	0.131657	0.782
HALLMARK_PROTEIN_SECRETION	0.245368	1.25574	0.0906801	0.132075	0.812
HALLMARK_KRAS_SIGNALING_UP	0.215744	1.24454	0.0633245	0.131994	0.838
HALLMARK_HYPOXIA	0.213233	1.24335	0.070529	0.122492	0.839
HALLMARK_MYOGENESIS	0.211892	1.21488	0.075	0.139687	0.885
HALLMARK_COAGULATION	0.215845	1.17582	0.150127	0.173673	0.939
HALLMARK_HEDGEHOG_SIGNALING	0.271493	1.14603	0.247059	0.201636	0.971
HALLMARK_CHOLESTEROL_HOMEOSTASIS	0.191918	0.889761	0.685315	0.720297	1

### Sheet: Supplementary Table 2
Supplementary Table 2. GSEA resuts for QPRT knockdown RA FLSs
Pathway name	ES	NES	NOM p-val	FDR q-val	FWER p-val
HALLMARK_EPITHELIAL_MESENCHYMAL_TRANSITION	0.518844	2.33015	0	0	0
HALLMARK_REACTIVE_OXYGEN_SPECIES_PATHWAY	0.473059	1.75111	0	0.0172956	0.004
HALLMARK_ANGIOGENESIS	0.487155	1.65854	0	0.0178197	0.006
HALLMARK_UV_RESPONSE_DN	0.376267	1.60948	0	0.0220126	0.009
HALLMARK_TGF_BETA_SIGNALING	0.372072	1.4455	0.0103093	0.0857862	0.049
HALLMARK_TNFA_SIGNALING_VIA_NFKB	0.304754	1.3962	0	0.0924529	0.062
HALLMARK_CHOLESTEROL_HOMEOSTASIS	0.328639	1.31303	0.0483871	0.151348	0.112
HALLMARK_HYPOXIA	0.289227	1.30485	0	0.137343	0.118
HALLMARK_IL6_JAK_STAT3_SIGNALING	0.282223	1.15086	0.19403	0.305695	0.288
HALLMARK_INFLAMMATORY_RESPONSE	0.262369	1.12785	0.333333	0.323428	0.326
HALLMARK_APICAL_JUNCTION	0.23447	1.10583	0.333333	0.3255	0.349
HALLMARK_MYOGENESIS	0.233435	1.08113	0.142857	0.351048	0.403
HALLMARK_P53_PATHWAY	0.218307	1.03166	0.166667	0.451185	0.515
HALLMARK_ADIPOGENESIS	0.166906	0.73441	1	1	0.835
HALLMARK_INTERFERON_ALPHA_RESPONSE	0.151981	0.647137	1	1	0.845
HALLMARK_OXIDATIVE_PHOSPHORYLATION	0.107279	0.480171	1	1	0.848
	NAME		GS DETAILS	SIZE	ES
	HALLMARK_EPITHELIAL_MESENCHYMAL_TRANSITION		Details ...	199	0.518844	NES	NOM p-val	FDR q-val	FWER p-val	RANK AT MAX	LEADING EDGE
	HALLMARK_REACTIVE_OXYGEN_SPECIES_PATHWAY		Details ...	49	0.473059	2.33015	0	0	0	2456	tags=44%, list=14%, signal=51%
	HALLMARK_ANGIOGENESIS		Details ...	35	0.487155	1.75111	0	0.0172956	0.004	3428	tags=37%, list=20%, signal=46%
	HALLMARK_UV_RESPONSE_DN		Details ...	144	0.376267	1.65854	0	0.0178197	0.006	2764	tags=43%, list=16%, signal=51%
	HALLMARK_TGF_BETA_SIGNALING		Details ...	54	0.372072	1.60948	0	0.0220126	0.009	2053	tags=26%, list=12%, signal=29%
	HALLMARK_TNFA_SIGNALING_VIA_NFKB		Details ...	197	0.304754	1.4455	0.0103093	0.0857862	0.049	2834	tags=30%, list=17%, signal=35%
	HALLMARK_CHOLESTEROL_HOMEOSTASIS		Details ...	73	0.328639	1.3962	0	0.0924529	0.062	1526	tags=20%, list=9%, signal=22%
	HALLMARK_HYPOXIA		Details ...	196	0.289227	1.31303	0.0483871	0.151348	0.112	4021	tags=45%, list=24%, signal=59%
	HALLMARK_IL6_JAK_STAT3_SIGNALING		Details ...	84	0.282223	1.30485	0	0.137343	0.118	2270	tags=29%, list=13%, signal=33%
	HALLMARK_INFLAMMATORY_RESPONSE		Details ...	185	0.262369	1.15086	0.19403	0.305695	0.288	3098	tags=30%, list=18%, signal=36%
	HALLMARK_APICAL_JUNCTION		Details ...	196	0.23447	1.12785	0.333333	0.323428	0.326	2007	tags=21%, list=12%, signal=23%
	HALLMARK_MYOGENESIS		Details ...	191	0.233435	1.10583	0.333333	0.3255	0.349	3237	tags=34%, list=19%, signal=42%
	HALLMARK_P53_PATHWAY		Details ...	198	0.218307	1.08113	0.142857	0.351048	0.403	2522	tags=27%, list=15%, signal=31%
	HALLMARK_ADIPOGENESIS		Details ...	195	0.166906	1.03166	0.166667	0.451185	0.515	2279	tags=19%, list=13%, signal=21%
	HALLMARK_INTERFERON_ALPHA_RESPONSE		Details ...	97	0.151981	0.73441	1	1	0.835	2588	tags=18%, list=15%, signal=21%
	HALLMARK_OXIDATIVE_PHOSPHORYLATION		Details ...	200	0.107279	0.647137	1	1	0.845	2262	tags=16%, list=13%, signal=19%
						0.480171	1	1	0.848	4075	tags=26%, list=24%, signal=34%

### Sheet: Supplementary Table 3
Supplementary Table 3. Western Blot Antibodies
Antibody	Source	Dilution	Catalog No
IDO1 Rabbit Polyclonal	Proteintech	1:1000	13268-1-AP
KYNU Rabbit Polyclonal	Proteintech	1:1000	11796-1-AP
NAMPT
NAPRT Rabbit Polyclonal	Proteintech	1:1000	13549-1-AP
QPRT Rabbit Polyclonal	Proteintech	1:1000	25174-1-AP
Rabbit Anti-QPRT/QAPRTase Polyclonal	Bioss Antibodies	1:1000	Bs-20316R
Alpha Tubulin Polyclonal	Proteintech	1:1000	11224-1-AP
GM130 Polyclonal	Immunoway	1:1000	YT6291
Golgin 97 Polyclonal	Proteintech	1:1000	12640-1-AP
FN1		1:1000
FGF2 Polyclonal	Proteintech	1:1000	11234-1-AP
VEGF	Santa Cruz Biotechnology	1:500	Sc-7269
IL-6 Rabbit	ZEN BIO	1:1000	500286
CXCL8/IL8 Polyclonal	Proteintech	1:1000	27095-1-AP
TNF		1:1000
PARP12 Polyclonal	Immunoway	1:1000	YN2133
Poly/Mono-ADP Ribose (E6F6A) Rabbit	Cell Signaling Technology	1:1000	#83732
GORASP2 Polyclonal	Proteintech	1:1000	10598-1-AP
GORASP2 monoclonal	Proteintech	1:1000	66627-1-Ig
GRASP65,GORASP1 Polyclonal	Proteintech	1:1000	10747-1-AP
LC3 Polyclonal	Proteintech	1:1000	14600-1-AP
CHMP2A Polyclonal	Proteintech	1:1000	10477-1-AP
Anti-PARP12	Abcam	1:1000	Ab241967
4E-BP1 (53h11) Rabbit mAb	Cell Signaling Technology	1:1000	#9644
Phosho-S6 Ribosomal Protein (Ser235/236)	Cell Signaling Technology	1:1000	#4858
S6 Ribosomal Protein (5G10) Rabbit Ab	Cell Signaling Technology	1:1000	#2217

### Sheet: Supplementary Table 4
Supplementary Table 4. Sequences
shRNA sequences for QPRT
shCtrl	GTTCTCCGAACGTGTCACGT
shQPRT#1	GCCATATTTACCCAACTCAAC
shQPRT#2	GATGGTGAAGGATAACCATGT
shQPRT#3	GGCTGACTTCACTCTGAAGGT
shRNA sequences for PAPR12
shPARP#1	GGATTTGGACAACATGGAACT
shPARP#2	GGATGTGACGACCATGCAAAC
shPARP#3	GCACGCTGCCTTTCTACTTTG
Organelle targeting sequences
Endoplasmic reticulum signaling sequence (Calreticulin)	ATGCTGCTGTCCGTGCCCCTGCTGCTGGGACTGCTGGGGCTGGCTGTGGCCGACAGATCC
cis/medial Golgi-targeting sequence (MGAT2)	ATGAGATTCCGGATCTACAAGAGAAAGGTGCTGATCCTGACCCTGGTGGTGGCTGCTTGTGGATTCGTGCTGTGGTCTTCTAACGGAAGACAGAGAAAGAACGAGGCCCTGGCTCCTCCTCTGCTGGATGCTGAACCTGCTAGAGGAGCTGGAGGAAGAGGAGGAGATCATCCTTCTGTGGCTGTGGGAATTAGAAGAGTGAGTAACGTGAGCGCCGCTTCTCTGGTGCCTGCTGTGCCTCAGCCTGAAGCTGATAACCTGACACTGCTGGATCCTGGAGGATCTGGAGGATCT
trans-Golgi-targeting sequence (GALT)	ATGAGACTGAGAGAGCCTCTGCTGTCTGGATCTGCTGCTATGCCTGGAGCTTCTCTGCAGAGAGCTTGTAGACTGCTGGTGGCTGTGTGTGCTCTGCATCTGGGAGTGACACTGGTGTACTATCTGGCTGGAAGAGACCTGTCTAGACTGCCTCAGCTGGTGGGAGTGTCTACACCTCTGCAGGGAGGATCTAATTCTGCTGCTGCTATCGGACAGTCTTCCGGAGAACTGAGAACAGGAGGAGCT
Mouse QPRT sequence (NM_133686.1)
ATGGACCCTGAAGGCCTGCAGCTCCTGTTACCCCCTACAACCTTGGCAGCCCTGGCGAACAGCTGGCTGCAAGAGGACTGCCCGGGCCTCAATTTTGCATCCTTGGTTACCGGGTCGGCACCCTCGCAGGCTGTGCTGTGGGCCAAATCTCCTGGGGTTCTGGCAGGGCGACCCTTCTTTGACGCCATCTTCACTCAACTCAACTGCCAAGTGTCCTGGTTCCTCCCGGAGGGATCGAAGCTGGTACCTGTGGTCAAGGTGGCAGAGGTCAAGGGACCTGCCCACCACCTGCTCTTGGGGGAACGGGTGGCTCTTAACACCCTGGCCCGCTGCAGTGGGATTGCCAGCGCGGCAGCGACAGCTGTGGAGGTGGCCAGGAGCACCGGCTGGACTGGACAC…
qPCR human primers
TNF-α	AGGAGGACGAACATCCAACC
	CGAAGTGGTGGTCTTGTTGC
IL-1β	CCTCTGTCATTCGCTCCCAC
	GACACTGCTACTTCTTGCCCC
CXCL8	GTGCAGAGGGTTGTGGAGAAGTTT
	TCACTGGCATCTTCACTGATTCTTG
CXCL10	GAAAGCAGTTAGCAAGGAAAGGTC
	ATGTAGGGAAGTGATGGGAGAGG
ICAM1	AGCGGCTGACGTGTGCAGTAAT
	TCTGAGACCTCTGGCTTCGTCA
QPRT	GTGAAGGATAACCATGTGGTGGC
	CTGCTGCATTCCACTTCCACCT
ZEB1	GGCATACACCTACTCAACTACGG
	TGGGCGGTGTAGAATCAGAGTC
SNAIL	TGCCCTCAAGATGCACATCCGA
	GGGACAGGAGAAGGGCTTCTC
TWIST	GCCAGGTACATCGACTTCCTCT
	TCCATCCTCCAGACCGAGAAGG
PDPN	GTGCCGAAGATGATGTGGTGAC
	GGACTGTGCTTTCTGAAGTTGGC
CDH2	CCTCCAGAGTTTACTGCCATGAC
	GTAGGATCTCCGCCACTGATTC
FN1	ACAACACCGAGGTGACTGAGAC
	GGACACAACGATGCTTCCTGAG
FGF2	AGCGGCTGTACTGCAAAAACGG
	CCTTTGATAGACACAACTCCTCTC
CTGF	CTTGCGAAGCTGACCTGGAAGA
	CCGTCGGTACATACTCCACAGA
VIM	AGGCAAAGCAGGAGTCCACTGA
	ATCTGGCGTTCCAGGGACTCAT
VEGF	TTGCCTTGCTGCTCTACCTCCA
	GATGGCAGTAGCTGCGCTGATA
IL6	ACTCACCTCTTCAGAACGAATTG
	CCATCTTTGGAAGGTTCAGGTTG
IL-10	GACTTAAGGGTTACCTGGGTTG
	TCACATGCGCCTTGATGTCTG
TGFB1	TACCTGAACCCGTTGCTCTC
	GTTGCTGCGGTATCGCCAGGAA
CD206	AGCCAACACCAGCTCCTCAAGA
	CAAAACGCTCGCGCATTGTCCA

### Sheet: Supplemetary Table 5
Supplementary Table 5. GSEA results from TCGA-LIHC
Pathway	ES	NES	NOM p-val	FDR q-val	FWER p-val
HALLMARK_ALLOGRAFT_REJECTION	0.587452	2.86367	0	0	0
HALLMARK_EPITHELIAL_MESENCHYMAL_TRANSITION	0.585343	2.85363	0	0	0
HALLMARK_TNFA_SIGNALING_VIA_NFKB	0.549918	2.6767	0	0	0
HALLMARK_INFLAMMATORY_RESPONSE	0.538371	2.62289	0	0	0
HALLMARK_INTERFERON_GAMMA_RESPONSE	0.508115	2.48506	0	0	0
HALLMARK_KRAS_SIGNALING_UP	0.469907	2.30553	0	0	0
HALLMARK_TGF_BETA_SIGNALING	0.565301	2.24704	0	0	0
HALLMARK_ANGIOGENESIS	0.613873	2.23672	0	0	0
HALLMARK_APICAL_JUNCTION	0.426719	2.08993	0	0	0
HALLMARK_IL6_JAK_STAT3_SIGNALING	0.479162	2.05591	0	0	0
HALLMARK_UV_RESPONSE_DN	0.439906	2.05448	0	0	0
HALLMARK_NOTCH_SIGNALING	0.576126	2.01105	0	0	0
HALLMARK_IL2_STAT5_SIGNALING	0.402844	1.96042	0	0.000126807	0.002
HALLMARK_INTERFERON_ALPHA_RESPONSE	0.429564	1.86701	0	0.000248001	0.004
HALLMARK_COMPLEMENT	0.372157	1.80185	0	0.000348134	0.006
Supplementary Table 5. GSEA results from TCGA-KIRC
Pathway	ES	NES	NOM p-val	FDR q-val	FWER p-val
HALLMARK_TGF_BETA_SIGNALING	0.505145	1.94103	0	0	0
HALLMARK_UV_RESPONSE_DN	0.420284	1.92612	0	0.000309524	0.001
HALLMARK_MITOTIC_SPINDLE	0.377998	1.79943	0	0.00210693	0.009
HALLMARK_WNT_BETA_CATENIN_SIGNALING	0.475647	1.68653	0.00603318	0.00809544	0.047
HALLMARK_G2M_CHECKPOINT	0.3289	1.56354	0.00127226	0.0266736	0.179
HALLMARK_EPITHELIAL_MESENCHYMAL_TRANSITION	0.316094	1.50488	0	0.0408853	0.299
HALLMARK_HEDGEHOG_SIGNALING	0.430783	1.46978	0.0461997	0.0511037	0.415
HALLMARK_KRAS_SIGNALING_UP	0.311191	1.46332	0.00368098	0.0476602	0.439
HALLMARK_TNFA_SIGNALING_VIA_NFKB	0.296055	1.4073	0.0124844	0.0756502	0.636
HALLMARK_APICAL_JUNCTION	0.294708	1.38597	0.0216837	0.0847824	0.717
HALLMARK_INFLAMMATORY_RESPONSE	0.284869	1.3618	0.0247525	0.0962049	0.794
Supplementary Table 5. GSEA results from TCGA-CESC
Pathway	ES	NES	NOM p-val	FDR q-val	FWER p-val
HALLMARK_G2M_CHECKPOINT	0.58622	3.27866	0	0	0
HALLMARK_E2F_TARGETS	0.563792	3.16632	0	0	0
HALLMARK_MYC_TARGETS_V1	0.552968	3.13588	0	0	0
HALLMARK_TNFA_SIGNALING_VIA_NFKB	0.456798	2.57347	0	0	0
HALLMARK_P53_PATHWAY	0.447495	2.55594	0	0	0
HALLMARK_MYC_TARGETS_V2	0.496208	2.21877	0	0	0
HALLMARK_MTORC1_SIGNALING	0.392437	2.18948	0	0	0
HALLMARK_HYPOXIA	0.350581	1.91625	0	0.000423144	0.001
HALLMARK_MITOTIC_SPINDLE	0.29633	1.62775	0	0.010878	0.022
HALLMARK_INTERFERON_ALPHA_RESPONSE	0.309541	1.54328	0.00813008	0.01917	0.043
HALLMARK_UV_RESPONSE_UP	0.267834	1.43365	0	0.0425059	0.098
HALLMARK_UNFOLDED_PROTEIN_RESPONSE	0.278928	1.43165	0	0.0398503	0.1
HALLMARK_INTERFERON_GAMMA_RESPONSE	0.247848	1.40099	0.0106383	0.0461916	0.125
HALLMARK_INFLAMMATORY_RESPONSE	0.248669	1.39453	0	0.0455519	0.132
Supplementary Table 5. GSEA results from TCGA-HNSC
Pathway	ES	NES	NOM p-val	FDR q-val	FWER p-val
HALLMARK_INTERFERON_ALPHA_RESPONSE	0.71775	3.80904	0	0	0
HALLMARK_INTERFERON_GAMMA_RESPONSE	0.519465	3.05431	0	0	0
HALLMARK_OXIDATIVE_PHOSPHORYLATION	0.443335	2.69827	0	0	0
HALLMARK_MYC_TARGETS_V1	0.420742	2.50568	0	0	0
HALLMARK_P53_PATHWAY	0.393051	2.38889	0	0	0
HALLMARK_REACTIVE_OXYGEN_SPECIES_PATHWAY	0.392132	1.82427	0	0.00864124	0.002
HALLMARK_PI3K_AKT_MTOR_SIGNALING	0.334481	1.78264	0	0.0127561	0.005
HALLMARK_PROTEIN_SECRETION	0.324204	1.78219	0	0.0111616	0.005
HALLMARK_MTORC1_SIGNALING	0.297897	1.7393	0	0.00992142	0.005
HALLMARK_TNFA_SIGNALING_VIA_NFKB	0.288537	1.60184	0	0.0190107	0.014
HALLMARK_E2F_TARGETS	0.254407	1.44546	0	0.0430491	0.033
HALLMARK_CHOLESTEROL_HOMEOSTASIS	0.291224	1.43839	0	0.0438783	0.036
Supplementary Table 5. GSEA results from TCGA-LUSC
Pathway	ES	NES	NOM p-val	FDR q-val	FWER p-val
HALLMARK_MYC_TARGETS_V1	0.464613	2.62535	0	0	0
HALLMARK_MYC_TARGETS_V2	0.521111	2.31648	0	0	0
HALLMARK_MTORC1_SIGNALING	0.376363	2.17084	0	0	0
HALLMARK_P53_PATHWAY	0.355479	2.00659	0	0.000835003	0.001
HALLMARK_G2M_CHECKPOINT	0.350796	1.98698	0	0.000668003	0.001
HALLMARK_OXIDATIVE_PHOSPHORYLATION	0.33141	1.90833	0	0.00103381	0.002
HALLMARK_REACTIVE_OXYGEN_SPECIES_PATHWAY	0.401142	1.7563	0	0.00493277	0.011
HALLMARK_E2F_TARGETS	0.305423	1.75195	0	0.00431617	0.011
HALLMARK_APICAL_SURFACE	0.386599	1.65959	0.00434783	0.00527687	0.015
HALLMARK_UNFOLDED_PROTEIN_RESPONSE	0.290973	1.51078	0	0.0212243	0.057
HALLMARK_FATTY_ACID_METABOLISM	0.274316	1.51011	0.0106383	0.0195985	0.058
Supplementary Table 5. GSEA results from TCGA-PAAD
Pathway	ES	NES	NOM p-val	FDR q-val	FWER p-val
HALLMARK_INTERFERON_ALPHA_RESPONSE	0.408062	1.84018	0	0.00376218	0.004
HALLMARK_CHOLESTEROL_HOMEOSTASIS	0.380481	1.65667	0.0021322	0.0185613	0.04
HALLMARK_PROTEIN_SECRETION	0.3399	1.53854	0.00678733	0.0407933	0.127
HALLMARK_P53_PATHWAY	0.294632	1.5333	0	0.0324062	0.133
HALLMARK_OXIDATIVE_PHOSPHORYLATION	0.287436	1.47345	0.00454545	0.0471686	0.228
HALLMARK_MTORC1_SIGNALING	0.242152	1.2431	0.0778589	0.292846	0.858
Supplementary Table 5. GSEA results from TCGA-UCEC
Pathway	ES	NES	NOM p-val	FDR q-val	FWER p-val
HALLMARK_WNT_BETA_CATENIN_SIGNALING	0.644081	2.53569	0	0	0
HALLMARK_MYC_TARGETS_V1	0.350288	1.81246	0	0.00918016	0.009
HALLMARK_HEDGEHOG_SIGNALING	0.481698	1.78386	0.0030581	0.00728481	0.011
HALLMARK_ANDROGEN_RESPONSE	0.376105	1.72216	0	0.00732313	0.015
HALLMARK_ESTROGEN_RESPONSE_EARLY	0.309104	1.60144	0	0.0157542	0.044
HALLMARK_G2M_CHECKPOINT	0.29264	1.5069	0	0.0319713	0.106
HALLMARK_UV_RESPONSE_DN	0.302786	1.50544	0.00406504	0.0276897	0.107
HALLMARK_ESTROGEN_RESPONSE_LATE	0.277923	1.45895	0	0.0379842	0.157
HALLMARK_E2F_TARGETS	0.277302	1.42122	0	0.0460828	0.214
HALLMARK_P53_PATHWAY	0.269439	1.40994	0.00921659	0.0459826	0.233
HALLMARK_EPITHELIAL_MESENCHYMAL_TRANSITION	0.245746	1.29269	0.0260417	0.104654	0.486
